# Trends in diagnostic tests ordered for children: a retrospective analysis of 2 million laboratory test requests in Oxfordshire, UK from 2005 to 2019

**DOI:** 10.1101/2022.12.15.22283423

**Authors:** Elizabeth T Thomas, Diana R Withrow, Brian Shine, Peter J Gill, Rafael Perera, Carl Heneghan

**Affiliations:** Centre for Evidence-Based Medicine, Nuffield Department of Primary Care Health Sciences, Radcliffe Observatory Quarter, University of Oxford, Oxford, United Kingdom; Nuffield Department of Primary Care Health Sciences, Radcliffe Observatory Quarter, University of Oxford, United Kingdom; Department of Clinical Biochemistry, John Radcliffe Hospital, Oxford, United Kingdom; Department of Paediatrics, Faculty of Medicine, University of Toronto, Toronto, Ontario, Canada; Hospital for Sick Children, Toronto, Ontario, Canada

## Abstract

**Summary:** Diagnostic tests play an essential role in children’s health. Previous work has shown variation in the use of diagnostic tests for adults. However, comparatively little is known about the use of tests in children. We aimed to analyze temporal trends in laboratory testing for children aged 0 to 15 from 2005 to 2019 in Oxfordshire, United Kingdom.

**Methods:** For this retrospective analysis, we used data from the Oxfordshire University Hospital NHS Trust laboratories. Using joinpoint regression models, we estimated annual percentage changes (APC) in test use. Temporal changes in age-adjusted rates in test use were calculated overall and stratified by healthcare setting, sex and age.

**Findings:** Between 2005 and 2019, overall test use increased in children (APC 1.6%, 95 confidence interval -0.8% to 4.1%). Increases were highest in females, in those aged 11-15 years and the outpatient setting. The most frequently requested tests were full blood count, urea and electrolytes, liver function test, C-reactive protein and calcium magnesium phosphate. The test with the greatest increase in use was Vitamin D, which increased on average by 27% per year. Other tests that showed a significant temporal increase included parathyroid hormone, iron studies, folate, vitamin B12 levels, glucose, HbA1c, IgA, coeliac, creatine kinase, thyroid function tests and IgG/IgM. Test changes were not uniformly distributed across all settings and age groups.

**Interpretation:** The increase in test use may be the result of a combination of factors, including changes to the health service resulting in an increased volume of presentations and referrals, shifts in workforce composition towards less experienced clinicians, increased parental anxiety and expectation of tests and/or increased awareness and changing prevalence of disease. Further research is needed to quantify whether test use is warranted and to compare trends in Oxfordshire with other settings.

**Funding:** No funding was obtained for this study.

**Research in context:** *Evidence before this study:* We searched PubMed using the terms “diagnostic test” “child” and “variation” from inception until 7 November 2022 to identify studies related to diagnostic test use in children. Previous studies have demonstrated substantial variation in the use of diagnostic tests across primary and secondary care in the UK. However, most of the literature on diagnostic testing focused on adults. Population-based studies of UK primary care identified that test use had increased by 9% annually from 2000 to 2015. Tests with the highest increase were knee MRIs which increased by 69% per year, followed by vitamin D tests and brain MRI. Tests subject to the greatest practice variation included drug monitoring, urine microalbumin and pelvic CTs. However, these studies did not specifically analyse data on test use in children. A few studies on children examined variation in the use of tests for specific conditions, such as community-acquired pneumonia, orbital cellulitis, fever or diabetes. No studies have quantified test use across all settings or examined temporal trends in test use in children.

*Added value of this study:* To our knowledge, this is the first population-based study to estimate long-term trends in childhood test use. We collected data on laboratory tests that were analysed at the Oxfordshire University Hospital NHS Trust laboratories for children aged below 16 between 2005 and 2019 and evaluated average annual percentage change and annual percentage change in test use using joinpoint regression. We found that test use increased by 2% per year overall, with the highest increases in the outpatient setting and for females aged 11-15. Vitamin D tests experienced the greatest overall increase during the study period.

*Implications of all the available evidence:* Changes in test use may suggest potentially inappropriate testing, especially for Vitamin D and C reactive protein. It also suggests an increase in disease awareness and prevalence as well as changes in the healthcare workforce and service provision. A comparison between testing rates and the corresponding test results must be made to better understand whether increased test use is warranted. The observed trends in this study should also be compared with other settings to determine their generalisability. We encourage clinicians to become aware of their test-ordering practices and consider the individual and systemic implications of testing in children.
