## Supplementary File for "Trends in diagnostic tests ordered for children: a retrospective analysis of 2 million laboratory test requests in Oxfordshire, UK from 2005 to 2019"

### Sheet: Sheet1
Test code	Panel
17OH_PROGESTERO	17OH progesterone testing
ACE	ACE
ACTH	ACTH
INTACT_ACTH	ACTH
COUNTER_ID	Admin
COUNTER_ID	Admin
DNA_Ref_No.	Admin
DNA_REF.NO	Admin
DNA_REF_NO.	Admin
NEXT_VISIT	Admin
MPREQ	Admin
DNA_REF_NO	Admin
BM_INT_REPORT	Admin
Date	Admin
FILM_REQ'D	Admin
FILM_REQ'D	Admin
MH_SEND_AWAY	Admin
SENDAWAY_ON	Admin
SPARE	Admin
TIME_OF_EXAM	Admin
MH_RESEARCH	Admin
SAMPLE_SENT_AWY	Admin
SAMPLE_STORED	Admin
AFP	AFP
AFP	AFP
AFP	AFP
ALDOSTERONE	Aldosterone
AldoPRA_ratio	Aldosterone
ALDRENIN_RATIO	Aldosterone, renin ratio
ALPHA_1_ANT	Alpha 1 antitrypsin
PLASMA_AMMONIA	Ammonia
AMYLASE	Amylase
AMYLASE_PICCOLO	Amylase
ANTI_NUC_ABS	ANA
ANTI_NEUT_CT_AB	ANA
ANA_PATTERN	ANA
ANA_TITRE	ANA
GP210	ANA
PR3_ANTIBODY	ANCA
MPO_ANTIBODY	ANCA
Anti-MPO_Ab.	ANCA
Anti-PR3_Ab.	ANCA
ANCA_PATTERN	ANCA
ANCA_TITRE	ANCA
Hb_C_level	Antenatal haematology screen
Hb_D_level	Antenatal haematology screen
HEP_ANTI-Xa	Anti Xa
Heparin	Anti Xa
HUMAN_AB_TITRE	Antibodies
Men_C_SBA	Antibodies
Men_C_ELISA	Antibodies
TETANUS_AB	Antibodies
M_FAENI_AB	Antibodies
SALM_TYPHI_ABS	Antibodies
PORCINE_AB_TITR	Antibodies
PML	Antibodies
Antithrombin	Antithrombin III level
ANTITHROMBIN	Antithrombin III level
Aspergillus	Aspergillus
ASP_FUMIGATUS	Aspergillus
ASP_FUMIGATUS	Aspergillus
ASPERGILLUS	Aspergillus
M2-3E_(BPO)	Autoimmune screen
THSD7A	Autoimmune screen
ADRENAL_CORT_AB	Autoimmune screen
DNA_ANTIBODY	Autoimmune screen
anti-CCP_ab.	Autoimmune screen
ANTI-CCP_AB	Autoimmune screen
Hu_Abs_(IIF)	Autoimmune screen
Ri_Abs_(IIF)	Autoimmune screen
Yo_Abs_(IIF)	Autoimmune screen
anti-Caspr2_abs	Autoimmune screen
Caspr2_abs	Autoimmune screen
Lgi1_abs	Autoimmune screen
ANTI-VGCC	Autoimmune screen
anti-Lgi1_abs.	Autoimmune screen
Cardiolipin_IgG	Autoimmune screen
B2-GPI_IgG	Autoimmune screen
CARDIOLIPIN_AB	Autoimmune screen
CARDIOLIPIN_AB	Autoimmune screen
ANTI-VGKC_AB	Autoimmune screen
NMDA_Rec._abs.	Autoimmune screen
Fixed_NMDAR_ab	Autoimmune screen
GAST_PL_CELL_AB	Autoimmune screen
GAST_PL_CELL_AB	Autoimmune screen
INTRINSIC_F_AB	Autoimmune screen
LKM_AB	Autoimmune screen
MITOCH_AB	Autoimmune screen
MOG_abs.	Autoimmune screen
anti-MOG_abs.	Autoimmune screen
ANTI-ACHR_AB	Autoimmune screen
ANTI-MUSK_AB	Autoimmune screen
Aquaporin_4_abs	Autoimmune screen
SM_MUSC_AB	Autoimmune screen
Actin_FSL	Autoimmune screen
THY_PEROX_AB	Autoimmune screen
TSH_RECEPTOR_AB	Autoimmune screen
AChR_Cluster_ab	Autoimmune screen
Low_aff_MuSK_ab	Autoimmune screen
Omega-5_Gliadin	Autoimmune screen
ANTI-GQ1B_AB	Autoimmune screen
Live_NMDAR_ab	Autoimmune screen
G.B.M._Abs	Autoimmune screen
Glycine_rec_abs	Autoimmune screen
LRP4_antibody	Autoimmune screen
ANTI-GM1_AB	Autoimmune screen
anti-GABAb_rec.	Autoimmune screen
anti-AMPA1_abs.	Autoimmune screen
anti-AMPA2_abs.	Autoimmune screen
ANTI-MAG_AB	Autoimmune screen
PEMPHIGOID_AB	Autoimmune screen
PEMPHIGUS_AB	Autoimmune screen
ANTI-VGKC	Autoimmune screen
Ganglionic_AChR	Autoimmune screen
Mi-2_alpha	Autoimmune screen
MI-2_beta	Autoimmune screen
NXP2	Autoimmune screen
Other_ABS_(IIF)	Autoimmune screen
PL-12	Autoimmune screen
PL-7	Autoimmune screen
PM-Scl100	Autoimmune screen
PM-Scl75	Autoimmune screen
Ro_020683_NUM	Autoimmune screen
SAE1	Autoimmune screen
TIF1_gamma	Autoimmune screen
ANTI_IGA_ABS	Autoimmune screen
STRIATED_MUS_AB	Autoimmune screen
C1Q_ANTIBODIES	Autoimmune screen
CARDIAC_AB	Autoimmune screen
PHOPH_LIP_A2_AB	Autoimmune screen
anti-AMPA1	Autoimmune screen
anti-AMPA2	Autoimmune screen
Anti-BP180	Autoimmune screen
Anti-BP230	Autoimmune screen
Cardiolipin_IgM	Autoimmune screen
DPPX	Autoimmune screen
DPPX_Titre	Autoimmune screen
IGLN5_Titre	Autoimmune screen
IGLON5	Autoimmune screen
PARATHYROID_AB	Autoimmune screen
EJ	Autoimmune screen
Ku	Autoimmune screen
OJ	Autoimmune screen
SRP	Autoimmune screen
JO-1	Autoimmune screen
OVARIAN_AB	Autoimmune screen
PL12	Autoimmune screen
PL7	Autoimmune screen
PM-SCL100	Autoimmune screen
PM-SCL75	Autoimmune screen
AMA-M2	Autoimmune screen
LC-1	Autoimmune screen
LKM-1	Autoimmune screen
Mi-2	Autoimmune screen
SLALP	Autoimmune screen
SP100	Autoimmune screen
HMGCoAR	Autoimmune screen
HMGCoAR	Autoimmune screen
Basal_gang_abs	Autoimmune screen
SERUM_B12	B12
B2_MICROGLOBULN	Beta-2 Microglobulin
B2_MICROGLOBULN	Beta-2 Microglobulin
BILE_ACIDS	Bile acids
m_PLASMA_CELLS	Blood film
BNP	BNP
IS_BNP	BNP
BONE_ALP	Bone ALP
P1NP	Bone marker
OSTEOCALCIN	Bone marker
CTx	Bone marker
C-PEPTIDE	C peptide
C-PEPTIDE	C peptide
C1_EST_INHIB(Q)	C1 esterase inhibitors
C1_EST_INHIB(F)	C1 esterase inhibitors
CAFFEINE	Caffeine level
CALCITONIN	Calcitonin
CALPROTECTIN	Calprotectin
SWEAT_CHLORIDE	CF test
SWEAT_SODIUM	CF test
SW_CONDUCTIVITY	CF test
DIBUCAINE_NO.	Cholinesterase testing
FLUORIDE_NO.	Cholinesterase testing
PLASMA_CHROMIUM	Chromium
CHROMOGRANIN_A	Chromogranin A
CHROMOGRANIN_B	Chromogranin B
CHROMOGRANIN_B	Chromogranin B
Fac_VIII_Chrom	Clotting factors
FACTOR_VIII	Clotting factors
Chromo_FVIII	Clotting factors
FACTOR_IX	Clotting factors
Factor_IX	Clotting factors
Fac_VIII_PD	Clotting factors
FACTOR_XI	Clotting factors
Factor_XI	Clotting factors
FACTOR_XII	Clotting factors
Factor_XIII	Clotting factors
Factor_X	Clotting factors
CHROMO_XIII	Clotting factors
Factor_XII	Clotting factors
Factor_VII	Clotting factors
Fac_IX_PD	Clotting factors
Factor_VIII	Clotting factors
Factor_II	Clotting factors
Fac_VIII_TR	Clotting factors
FACTOR_X	Clotting factors
FACTOR_VII	Clotting factors
Factor_IX_TR	Clotting factors
FACT_II	Clotting factors
CALCIUM	CMP
ADJUSTED_CALC.	CMP
PHOSPHATE	CMP
MAGNESIUM	CMP
1:1_INC_MIX	Coags
1:1_STAT_MIX	Coags
50:50_NP_DRVT	Coags
50:50_NP_DRVT_C	Coags
ALPA2-ANTIP	Coags
APTT_PATIENT	Coags
Fibrinogen	Coags
Prothromb._Time	Coags
APTT	Coags
APTT	Coags
PROTHROMB.TIME	Coags
Thrombin_time	Coags
FIBRINOGEN	Coags
THROMBIN_PAT	Coags
LPT	Coags
LAPTT	Coags
LTT	Coags
50:50_NP_APTT	Coags
APTT_%_correct	Coags
APTT_normal	Coags
APTT_CONTROL	Coags
APTT_CONTROL	Coags
APTT_1:1_MIX	Coags
PTT-LA	Coags
TT_PATIENT	Coags
PT	Coags
TT	Coags
PROTHROMB.INR	Coags
INR	Coags
INR	Coags
INR	Coags
PT_normal	Coags
PROTHROM.CONTL	Coags
IS_INR	Coags
PT_PATIENT	Coags
50:50_NP_PTT-LA	Coags
50:50_NP_PT	Coags
PT_%_CORRECTION	Coags
A-2-antiplasmin	Coags
PT_1:1_MIX	Coags
PT_CONTROL	Coags
APTT_INHIB_CONT	Coags
APTT_INHIB_PAT	Coags
HOLD_ABN	Coags
CHROMOG_VIII	Coags
REPTILASE_CONT	Coags
ECHIS_CONT	Coags
ECHIS_PAT	Coags
HMWK	Coags
Reptilase_time	Coags
Acustar_HIT	Coags
TT_CONTROL	Coags
TT_CONTROL	Coags
TT_normal	Coags
IgG_tTG_ab	Coeliac
IgA_tTG_ab	Coeliac
IGA_ENDOMYS_AB	Coeliac
IGG_ENDOMYS_AB	Coeliac
IGG_GLIADIN_AB	Coeliac
COMP_C1Q_level	Complement studies
C3_NEPHRIT_FCTR	Complement studies
COMPLEMENT_3	Complement studies
COMPLEMENT_3	Complement studies
COMPLEMENT_4	Complement studies
COMPLEMENT_4	Complement studies
CH_100_PATIENT	Complement studies
C-ALT_PATH	Complement studies
SERUM_COPPER	Copper
CAERULOPLASMIN	Copper
CAERULOPLASMIN	Copper
COPPER	Copper
CORTISOL	Cortisol studies
CORTISOL	Cortisol studies
11-deoxycort	Cortisol studies
11-DEOXYCORTISO	Cortisol studies
COV-2_IGG_ABBOT	Covid Antibody
SARS-COV-2_IGG	Covid Antibody
SARS-COV-2_SGNL	Covid Antibody
Cows'_Milk	Cow's milk allergy protein
CREATINE_KINASE	Creatine Kinase
CREATINE_KINASE	Creatine Kinase
CREATINE_KINASE	Creatine Kinase
CREATINE_KINASE	Creatine Kinase
CRP	CRP
CRP	CRP
C_REACT_PROT	CRP
POCT_CRP	CRP
Cryoglobulins	Cryoglobulins
CSF_PROTEIN	CSF studies
CSF_GLUCOSE	CSF studies
CSF_LACTATE	CSF studies
CSF_Serine	CSF studies
CSF_Glycine	CSF studies
CSF_ALBUMIN	CSF studies
CSF_IGGALB_%	CSF studies
CSF_LDH	CSF studies
Fixed_NMDAR_CSF	CSF studies
Live_NMDAR_CSF	CSF studies
CSF_Hu_(IIF)	CSF studies
CSF_Ri_(IIF)	CSF studies
CSF_Yo_(IIF)	CSF studies
DPPX_CSF	CSF studies
DPPX_CSF_Titre	CSF studies
IGLN5_CSF	CSF studies
IGLN5_CSF_Titre	CSF studies
C:P_Glycine	CSF studies
CSF_IGG	CSF studies
CYCLOSPORIN	Cyclosporin level
CYSTATIN_C	Cystatin C
CYTOSPIN	Cytospin
D-Dimer	D dimer
D-DIMER	D dimer
GAD_AB	Diabetes autoantibodies
ISLET_CELL_AB	Diabetes autoantibodies
GAD_antibody	Diabetes autoantibodies
IA2_ANTIBODY	Diabetes autoantibodies
ANTI-GAD_AB	Diabetes autoantibodies
Insulin_abs	Diabetes autoantibodies
ZnT8_Abs	Diabetes autoantibodies
SERUM_ADALIM	Drug monitoring
SERUM_INFLIXI	Drug monitoring
ADALIM_ABS	Drug monitoring
DESMETHYCLOBAZ	Drug monitoring
DESMETHYCLOBAZ	Drug monitoring
SERUM_VEDOLIZ	Drug monitoring
B-IFN_neut_abs	Drug monitoring
INFLIXI_ABS	Drug monitoring
VEDOLIZ_ABS	Drug monitoring
BENZODIAZEPINES	Drug screen
BENZODIAZEPINES	Drug screen
COCAINE_METAB	Drug screen
Opiates	Drug screen
OPIATES	Drug screen
AMPHETAMINES	Drug screen
Cocaine_Metab	Drug screen
METHADONE	Drug screen
Benzodiazepines	Drug screen
Methadone	Drug screen
Amphetamines	Drug screen
BARBITURATES	Drug screen
CANNABINOIDS	Drug screen
Cannabinoids	Drug screen
Barbiturates	Drug screen
POC_Benzodiaze.	Drug screen
POC_Cannabis	Drug screen
POC_Methadone	Drug screen
POC_Opiates	Drug screen
POC_Amphetamin.	Drug screen
POC_Cocaine	Drug screen
ECSTASY	Drug screen
ECSTASY	Drug screen
ENA_Ab._Screen	ENA
ENA:_Jo-1	ENA
ENA:_La_(SS-B)	ENA
ENA:_Ro_(SS-A)	ENA
ENA:_Scl-70	ENA
ENA:_Sm	ENA
ENA:_U1-snRNP	ENA
ENA:_RNP70	ENA
ENA:_CENP	ENA
Jo-1	ENA
Ro52	ENA
Ro52	ENA
Ro60	ENA
ENA:_RNP-Sm	ENA
ERYTHROPOIETIN	Erythropoietin
E.S.R	Erythrocyte sedimentation rate
E.S.R	Erythrocyte sedimentation rate
E.S.R.	Erythrocyte sedimentation rate
ETHANOL	Ethanol level
WHOLE_BLD_ETOH	Ethanol level
FAECAL_PH	Faecal biochemistry
FAECAL_CHROMATO	Faecal biochemistry
FAECAL_ELASTASE	Faecal elastase
WHITE_CELLS	Full blood count
HAEMOGLOBIN	Full blood count
MEAN_CELL_VOL.	Full blood count
RED_CELL_COUNT	Full blood count
RED_CELL_COUNT	Full blood count
HAEMATOCRIT	Full blood count
MEAN_CELL_HGB	Full blood count
MEAN_CELL_HGB	Full blood count
MEAN_CELL_HGB_CONC	Full blood count
PLATELETS	Full blood count
LYMPHOCYTES	Full blood count
NEUTROPHILS	Full blood count
MONOCYTES	Full blood count
EOSINOPHILS	Full blood count
BASOPHILS	Full blood count
MPV	Full blood count
m_LYMPHOCYTES	Full blood count
m_MONOCYTES	Full blood count
WPC	Full blood count
m_EOSINOPHILS	Full blood count
m_NEUTROPHILS	Full blood count
Hemocue_HGB	Full blood count
IS_HCT	Full blood count
LYMPA_OLO	Full blood count
MCH_OLO	Full blood count
MCHC_OLO	Full blood count
MCV_OLO	Full blood count
MONOA_OLO	Full blood count
TOT_WHITE_CELLS	Full blood count
PF_HGB_old	Full blood count
POCH_HAEMATOCRI	Full blood count
POCH_LYMPHOCYTE	Full blood count
POCH_MEAN_CELL	Full blood count
POCH_MEAN_HGB	Full blood count
POCH_MIXED_CELL	Full blood count
POCH_NEUTROPHIL	Full blood count
POCH_PLATELETS	Full blood count
POCH_RED_CELLS	Full blood count
POCH_WTE_CELLS	Full blood count
POCH_HAEMOGLOB	Full blood count
POCH_MEAN_HGB_C	Full blood count
IS_HGB_old	Full blood count
POCH_HGB_old	Full blood count
POCH_MEAN_HGB_C_old	Full blood count
DIFF_COUNT	Full blood count
DIFF_COUNT	Full blood count
NRBC_A	Full blood count
NRBC_%	Full blood count
NRBC	Full blood count
NRBC	Full blood count
RDW	Full blood count
RETICULOCYTE	Full blood count
RETICULOCYTE	Full blood count
mMYELOCYTES	Full blood count
mMETAMYELOCYTES	Full blood count
m_BASOPHILS	Full blood count
MYELOCYTES	Full blood count
m_NRBC	Full blood count
m_BLAST_CELLS	Full blood count
m_BAND_FORMS	Full blood count
BLAST_CELLS	Full blood count
m_PROMYELOCYTE	Full blood count
BAND_FORMS	Full blood count
PROMYELOCYTES	Full blood count
IG	Full blood count
IPF	Full blood count
RETICULOCYTE_%	Full blood count
RETICULOCYTE_A	Full blood count
RET-He	Full blood count
BASOA_OLO	Full blood count
EOSA_OLO	Full blood count
HCT_OLO	Full blood count
HGB_OLO	Full blood count
NEUTA_OLO	Full blood count
PLT_OLO	Full blood count
RBC_OLO	Full blood count
RDW_OLO	Full blood count
WBC_OLO	Full blood count
IS_ACTC	Full blood count
FIB-AG	Fibrinogen
GLYCOPROT_2B3A	Flow cytometry
GLYCOPROT_IA2A	Flow cytometry
GLYCOPROTEIN_1B	Flow cytometry
FLUID_AMYLASE	Fluid biochemistry
FLUID_GLUCOSE	Fluid biochemistry
FLUID_LDH	Fluid biochemistry
FLUID_POTASSIUM	Fluid biochemistry
FLUID_SODIUM	Fluid biochemistry
FLUID_TP	Fluid Biochemistry
FLUID_CREAT	Fluid Biochemistry
FLUID_UREA	Fluid Biochemistry
FLUID_ALBUMIN	Fluid Biochemistry
FLUID_AFP	Fluid Biochemistry
FLUID_HCG	Fluid Biochemistry
FLUID_BILIRUBIN	Fluid Biochemistry
FLUID_PH	Fluid Biochemistry
FLD_OSMOLALITY	Fluid Biochemistry
FLD_CHOLESTEROL	Fluid cholesterol
OCCULT_BLOOD	Faecal occult blood test
FIT_VALUE	Faecal occult blood test
FIT_REPORT	Faecal occult blood test
SERUM_FOLATE	Folate
SERUM_FOLATE	Folate
RED_CELL_FOLATE	Folate
RED_CELL_FOLATE	Folate
RED_CELL_FOLATE	Folate
WHOLE_BL_FOLATE	Folate
FREE_KAPPA	Free light chains
FREE_LAMBDA	Free light chains
KL_RATIO	Free light chains
IGK_LIGHT_CH	Free light chains
G6PD	G6PD
6PGD	G6PD
GASTRIN	Gastrin level
GASTRIN	Gastrin level
ABL_copy_no	Gene studies
TranscriptABL	Gene studies
BCR_ABL	Gene studies
BCR-ABLABL	Gene studies
GENOTYPE	Gene studies
ABL_CONTROL	Gene studies
PML-RARA_copyno	Gene studies
JAK-2	Gene studies
BRAF_MT-ANAL	Gene studies
CALRETICULIN	Gene studies
JAK2_Exon_12	Gene studies
JAK2_V617F	Gene studies
NPM1_copy_no	Gene studies
JAK_REF	Gene studies
BCR-ABL_TKD	Gene studies
FVIII_CARR_SEQ	Gene studies
BCR-MULTIPLEX	Gene studies
HFE	Gene studies
CSF_GENTAMICIN	Gentamicin
GENT_TIMING	Gentamicin
GENTAMICIN	Gentamicin
CSF_GENT_TIMING	Gentamicin
IOHEX_CLEARANCE	GFR measurement
IOHEXOL_GFR	GFR measurement
IOHEX_HALF_LIFE	GFR measurement
GLUCAGON	Glucagon level
GLUCAGON	Glucagon level
PXP_GLUCOSE	Glucose
GLUCOSE	Glucose
IS_GLUCOSE	Glucose
FSH	Gonadotropic hormones
FSH	Gonadotropic hormones
LH	Gonadotropic hormones
LH	Gonadotropic hormones
HGH	Growth hormone
HGH	Growth hormone
IGF-1	Growth hormone
IGF-1	Growth hormone
HGH_(OLD_UNIT)	Growth hormone
Hb_F_level	Haemoglobin electrophoresis
Hb_A2_level	Haemoglobin electrophoresis
Hb_Ao_level	Haemoglobin electrophoresis
Hb_S_level	Haemoglobin electrophoresis
HB_F_LEVEL	Haemoglobin electrophoresis
HB_A2_LEVEL	Haemoglobin electrophoresis
SICKLE_SCREEN	Haemoglobin electrophoresis
FVIII_Ab_SCR	Haemophilia testing
HAPTOGLOBIN	Haptoglobin
HBA1C_(IFCC)	HbA1c
HBA1C_(IFCC)	HbA1c
HBA1C_(DCCT)	HbA1c
HBA1C_(DCCT)	HbA1c
HBA1C	HbA1c
POC_HBA1C	HbA1c
HCG	Human chorionic gonadotrophin
HCG	HCG
IGH_HEAVY_CH	Human chorionic gonadotrophin
5-HIAA	5-Hydroxyindoleacetic acid
5-HIAA	5-Hydroxyindoleacetic acid
5-HIAA	5-Hydroxyindoleacetic acid
HAEM_INFL_B_ABS	Haemophilus influenza B antibodies
HOMOCYSTEINE	Homocysteine level
B_OH-Butyrate	Hypoglycaemia screen
FFA:BOHB_Ratio	Hypoglycaemia screen
FFA	Hypoglycaemia screen
IGA	IgA
IgD_level	IgD
TOTAL_IGE	IgE
IGG	IgG
IGG_SUBCLASS_4	IgG subclass
IGG_SUBCLASS_4	IgG subclass
IGG_SUBCLASS_1	IgG subclass
IGG_SUBCLASS_1	IgG subclass
IGG_SUBCLASS_2	IgG subclass
IGG_SUBCLASS_2	IgG subclass
IGG_SUBCLASS_3	IgG subclass
IGG_SUBCLASS_3	IgG subclass
IGM	IgM
INSULIN	Insulin
IRON	Iron studies
TRANSFERRIN	Iron studies
TRANSFERRIN_SAT	Iron studies
SERUM_IRON	Iron studies
IRON_PANEL	Iron studies
SERUM_FERRITIN	Iron studies
SERUM_FERRITIN	Iron studies
TOTAL_IBC	Iron studies
HEPCIDIN	Iron studies
HEPCIDIN	Iron studies
PLASMA_LACTATE	Lactate
BLOOD_LACTATE	Lactate
LDH	LDH
WB_LEAD	Lead level
INV16_copy_no	Leukaemia studies
FLT3_D835_TKD	Leukaemia studies
FLT3-ITD	Leukaemia studies
PML-RARA	Leukaemia studies
AML-ETO_copy_no	Leukaemia studies
CEBPA	Leukaemia studies
NPM1	Leukaemia studies
TOT._BILIRUBIN	LFT
CONJ._BILIRUBIN	LFT
ALBUMIN	LFT
ALK.PHOSPHATASE	LFT
ALK.PHOSPHATASE	LFT
ALT	LFT
BILIRUBIN	LFT
BILIRUBIN	LFT
GGT	LFT
AST	LFT
TOTAL_BILIRUBIN	LFT
TOTAL_BILIRUBIN	LFT
TOTAL_BILIRUBIN	LFT
TOTAL_PROTEIN	LFT
TOTAL_PROTEIN	LFT
TOTAL_PROTEIN	LFT
ALB_PICCOLO	LFT
ALKPHOS_PICCOLO	LFT
ALT_PICCOLO	LFT
AST_PICCOLO	LFT
T_BILI_PICCOLO	LFT
T_PROT_PICCOLO	LFT
GGT_PICCOLO	LFT
LIPASE	Lipase
HDL_CHOL	Lipids
TRIGLYCERIDE	Lipids
CHOLHDL_RATIO	Lipids
CALCULATED_LDL	Lipids
NON_HDL_CHOL	Lipids
T._CHOLESTEROL	Lipids
VTELIPID_RATIO	Lipids
CHOLESTEROL	Lipids
TRIGLYCERIDES	Lipids
TRIGLYCERIDES	Lipids
HDL_CHOLESTEROL	Lipids
CHOL:HDL_RATIO	Lipids
FLUID_TRIG	Lipids
APO_B	Lipids
APO_A1	Lipids
CD4_CELLS_%	Lymphocyte subset
CD8_CELLS_%	Lymphocyte subset
T_CELLS_TOTAL_%	Lymphocyte subset
CD8_CELLS	Lymphocyte subset
T_CELLS_TOTAL	Lymphocyte subset
CD4_CELLS	Lymphocyte subset
TOT_LYMPH_(IMM)	Lymphocyte subset
CD19_B_CELLS_%	Lymphocyte subset
CD19_B_CELLS	Lymphocyte subset
NK_CELLS_%	Lymphocyte subset
NK_CELLS	Lymphocyte subset
CD4RA+_NAIVE	Lymphocyte subset
CD4RO+_MEMORY	Lymphocyte subset
THYMIC_EMIGRANT	Lymphocyte subset
CD8RA+_NAIVE	Lymphocyte subset
CD8RO+_MEMORY	Lymphocyte subset
CD4_CENTRAL_MEM	Lymphocyte subset
CD4_EFFECTOR	Lymphocyte subset
CD4_NAIVE	Lymphocyte subset
CD4_TERM_DIFF	Lymphocyte subset
CD8_CENTRAL_MEM	Lymphocyte subset
CD8_EFFECTOR	Lymphocyte subset
CD8_NAIVE	Lymphocyte subset
CD8_TERM_DIFF	Lymphocyte subset
NAIVE_B_CELLS	Lymphocyte subset
SWITCHED_MEM	Lymphocyte subset
TOTAL_B_MEMORY	Lymphocyte subset
UNSWITCHED_MEM	Lymphocyte subset
CD78+_T_CELLS	Lymphocyte subset
CD4_CD27-CD28-	Lymphocyte subset
CD4_CD27-CD28+	Lymphocyte subset
CD4_CD27+CD28+	Lymphocyte subset
CD8_CD27-CD28-	Lymphocyte subset
CD8_CD27+CD28-	Lymphocyte subset
CD8_CD27+CD28+	Lymphocyte subset
CD4_T_REGS	Lymphocyte subset
CD2138-_BCELLS	Lymphocyte subset
CD21LOW_B_CELLS	Lymphocyte subset
CXCR5+CD4_CELLS	Lymphocyte subset
%B_CELL_HLA-DR+	Lymphocyte subset
%T_CELLS_MHC_1+	Lymphocyte subset
CD3_T_CELL	Lymphocyte subset
%GD_TCR+_TCELLS	Lymphocyte subset
%T_CELL_CD25+	Lymphocyte subset
%AB_TCR+_TCELLS	Lymphocyte subset
%T_CELL_CD45R0+	Lymphocyte subset
%T_CELL_CD45RA+	Lymphocyte subset
CD18_EXPRESSION	Lymphocyte subset
T_CELL_CD40L	Lymphocyte subset
%B_CELLS_CD5+	Lymphocyte subset
CD5+_B_CELLS	Lymphocyte subset
PLASMABLASTS	Lymphocyte subset
TRANSITIONALS	Lymphocyte subset
%CD48-AB_TCELL	Lymphocyte subset
TCR-B	Lymphocyte subset
TCR-D	Lymphocyte subset
TCR-G	Lymphocyte subset
VAC_L'CYTES	Lymphocyte subset
MALARIA_SCREEN	Malaria screen
WB_MANGANESE	Manganese
SERUM_MANGANESE	Manganese
AMIKACIN	Medication level
CARBAMAZEPINE	Medication level
Emicizumab	Medication level
DIGOXIN	Medication level
DIGOXIN	Medication level
CARBAMEZEPINE	Medication level
LAMOTRIGINE	Medication level
LAMOTRIGINE	Medication level
SIROLIMUS	Medication level
LITHIUM	Medication level
Dabigatran	Medication level
ATENOLOL	Medication level
ATENOLOL_DOSE	Medication level
Edoxaban	Medication level
PROPRANOLOL	Medication level
PROPRANOLOL_DS	Medication level
LEVETIRACETAM	Medication level
LEVETIRACETAM	Medication level
VANCOMYCIN	Medication level
VANC_TIMING	Medication level
CSF_VANCOMYCIN	Medication level
CSF_VANC_TIMING	Medication level
Apixaban	Medication level
Rivaroxaban	Medication level
CLOBAZAM	Medication level
CLOBAZAM	Medication level
Suxamethonium	Medication level
EVEROLIMUS	Medication level
FLECAINIDE	Medication level
FLECAINIDE_DOSE	Medication level
TACROLIMUS	Medication level
THEOPHYLLINE	Medication level
THEOPHYLLINE	Medication level
METHOTREXATE	Medication level
METHOTREXATE	Medication level
METHOTREXATE	Medication level
PHENOBARBITONE	Medication level
PHENOBARBITONE	Medication level
PHENYTOIN	Medication level
VALPROATE	Medication level
VALPROATE	Medication level
VALPROATE	Medication level
TOBRAMYCIN	Medication level
DOSE	Medication level
WB_MERCURY	Mercury
ACETYL	Metabolic screen
ACETYL	Metabolic screen
BUTYRYL	Metabolic screen
BUTYRYL	Metabolic screen
FREE_CARNITINE	Metabolic screen
FREE_CARNITINE	Metabolic screen
HEXANOYL	Metabolic screen
HEXANOYL	Metabolic screen
ISOVALERYL	Metabolic screen
ISOVALERYL	Metabolic screen
OCTANOYL	Metabolic screen
OCTANOYL	Metabolic screen
PALMITOYL	Metabolic screen
PALMITOYL	Metabolic screen
PROPIONYL	Metabolic screen
PROPIONYL	Metabolic screen
TETRADECEN	Metabolic screen
REDUCING_SUBS	Metabolic screen
REDUCING_SUBS	Metabolic screen
MUCOPOLYSACCS	Metabolic screen
ORGANIC_ACIDS	Metabolic screen
U_AMINO_ACIDS	Metabolic screen
Pl_Acylcarn	Metabolic screen
GALACTOSE_1-P	Metabolic screen
METHAEMOGLOBIN	Methaemoglobin
MetHb	Methaemoglobin
SER_MOLYBDENUM	Molybdenum
GF_TEST	monospot
GF_TEST	monospot
NFT_DHR	Neutrophil studies
PHA_PATIENT	Other
PHA_CONTROL	Other
AMYLOID_A	Other
CD62L_SHEDDING	Other
VIP	Other
PP	Other
FGF21	Other
CLG_COLL_2ugmL	Other
CLG_THROM_1UmL	Other
COPEPTIN	Other
50:50_Actin_FSL	Other
ATP:ADP	Other
Orexin	Other
P-CHOLIN'ASE	Other
cN-1A	Other
CART	Other
FLOW_GROUP_1	Other
ELF_SCORE	Other
OTHER_CHEM_TEST	Other
P3NP	Other
TIMP1	Other
VOLUME	Other
ADENOSINE_DEAM	Other
B2-GPI_IgM	Other
Collagen	Other
DNA_BINDING	Other
Time_in_range	Other
MBL_LEVEL	Other
THIOPENTONE	Other
FGF23	Other
NEUROTENSIN	Other
NEUROTENSIN	Other
HEN	Other
CITRULLINE	Other
TEST9	Other
OTHER_TESTS	Other
PARACETAMOL	Paracetamol
PARAPROTEIN	Paraprotein
PLAP	Placental ALP
Plasminogen	Plasminogen
PFA_COLEPI	Platelet studies
PFA_COLADP	Platelet studies
nM_ADP	Platelet studies
nM_ATP	Platelet studies
Nucs_Ratio	Platelet studies
Arachidonate	Platelet studies
Citrated_PLT	Platelet studies
PRP_COUNT	Platelet studies
CLG_COLL_5ugmL	Platelet studies
PNEUMOCOCCAL_AB	Pneumococcal antibody
PNEUMOCOCCAL_AB	Pneumococcal antibody
S19F	Pneumococcal antibody
S4	Pneumococcal antibody
S23F	Pneumococcal antibody
S6B	Pneumococcal antibody
S14	Pneumococcal antibody
S18C	Pneumococcal antibody
S9V	Pneumococcal antibody
S7F	Pneumococcal antibody
S1	Pneumococcal antibody
S19A	Pneumococcal antibody
S5	Pneumococcal antibody
S3	Pneumococcal antibody
POCT_BILIRUBIN	POCT Bilirubin
PH	POCT Blood gas
pH	POCT Blood gas
IS_TCO2	POCT Blood gas
IS_POTASSIUM	POCT Blood gas
IS_SODIUM	POCT Blood gas
IS_HGB	POCT Blood gas
IS_IONISED_CA	POCT Blood gas
IS_CREATININE	POCT Blood gas
COHb	POCT Blood gas
POCT_pO2	POCT Blood gas
POCT_pC02	POCT Blood gas
POCT_Hctc	POCT Blood gas
PCT_cBASE(Ecf)c	POCT Blood gas
POCT_cGLU	POCT Blood gas
POCT_PH	POCT Blood gas
POCT_FO2Hb	POCT Blood gas
POCT_FCOHb	POCT Blood gas
POCT_MetHb	POCT Blood gas
POCT_sO2	POCT Blood gas
PCT_CO3(P,st)c	POCT Blood gas
POCT_ctO2c	POCT Blood gas
POCT_p5Oc	POCT Blood gas
POCT_FHHb	POCT Blood gas
POCT_cK+	POCT Blood gas
POCT_cCL	POCT Blood gas
POCT_cNA+	POCT Blood gas
POCT_cLAC	POCT Blood gas
POCT_cCA++	POCT Blood gas
cBase(B,ox)	POCT Blood gas
POCT_ctHb	POCT Blood gas
POCT_ctHb_old	POCT Blood gas
POCT_TEMP	POCT Blood gas
POCT_PH(T)	POCT Blood gas
POCT_PO2(T)	POCT Blood gas
POCT_FiO2	POCT Blood gas
POCT_PCO2(T)	POCT Blood gas
POCT_cCREA	POCT Blood gas
IS_PCO2	POCT Blood gas
IS_CALC_BICARB	POCT Blood gas
IS_PH	POCT Blood gas
IS_PO2	POCT Blood gas
IS_CALC_BE	POCT Blood gas
IS_CALC_SO2	POCT Blood gas
COHB	POCT Blood gas
IS_CALC_TCO2	POCT Blood gas
IS_LACTATE	POCT Blood gas
POCT_INFLUENZA	POCT Influenza
PXP_KETONES	POCT Ketone
POCT_UR_SPEC_GRAV	POCT Urine
POCT_URINE_PH	POCT Urine
POCT_UR_BLOOD	POCT Urine
POCT_UR_LEUCOCYTES	POCT Urine
POCT_UR_PROTEIN	POCT Urine
POCT_UR_CLARITY	POCT Urine
POCT_UR_COLOUR	POCT Urine
POCT_UR_GLUCOSE_	POCT Urine
POCT_UR_KETONES	POCT Urine
POCT_UR_NITRITES	POCT Urine
POCT_UR_BILIRUBIN	POCT Urine
POCT_UR_UROBILINOG	POCT Urine
URINE_PH	POCT Urine
URINE_GLUCOSE	POCT Urine
URINE_GLUCOSE	POCT Urine
URINE_pH	POCT Urine
URINE_CHLORIDE	POCT Urine
PORPHOBILINOGEN	Porphyria screen
PORPHYRIN	Porphyria screen
PLGF	Preeclampsia marker
SFLT	Preeclampsia marker
SFLT:PLGF_RATIO	Preeclampsia marker
PREKALLIKREIN	Prekallikrein
PreKallikrein	Prekallikrein
NT-proBNP	proBNP
PROCALCITONIN	Procalcitonin
PROLACTIN	Prolactin
PROLACTIN	Prolactin
MPDIL	Prolactin
MPPEG	Prolactin
MPREC	Prolactin
NUMDIL	Prolactin
NUMPEG	Prolactin
MPMAC	Prolactin
MPMON	Prolactin
MPL	Prolactin
Macroprolactin	Prolactin
PROS_SPEC_AG	PSA
PROS_SPEC_AG	PSA
PTH	PTH
PYRUVATE_KINASE	Pyruvate kinase
Peanut	RAST
Egg_White	RAST
Almond	RAST
Hazel_Nut	RAST
Brazil_Nut	RAST
Mixed_nut_(fx1)	RAST
House_Dust_Mite	RAST
Cashew_Nut	RAST
Wheat	RAST
Walnut	RAST
Cat	RAST
Coconut	RAST
Dog_Dander	RAST
Pistachio	RAST
Grass_mix_(gx1)	RAST
Soya_Bean	RAST
Tree_mix_(tx8)	RAST
Sesame_Seed	RAST
Pecan_Nut	RAST
Birch_Pollen	RAST
Cod	RAST
Timothy_Grass	RAST
Mould_Mix	RAST
Pine_Nut	RAST
Gluten	RAST
Shrimp	RAST
Egg_yolk	RAST
Salmon	RAST
Chick_Pea	RAST
Tuna	RAST
Tomato	RAST
Lentil	RAST
Macadamia_nut	RAST
Kiwi	RAST
Banana	RAST
rAra_h2_Peanut	RAST
Wasp_Venom	RAST
Pea	RAST
rAra_h_8_PR_10	RAST
Horse_Dander	RAST
Oat	RAST
Honey_Bee_Venom	RAST
rAra_h1_Peanut	RAST
Crab	RAST
Strawberry	RAST
White_Bean	RAST
Latex	RAST
rAra_h_9_LTP	RAST
PEANUT_RAST	RAST
Rape	RAST
rAra_h3_Peanut	RAST
Sunflower_seed	RAST
MILK_RAST	RAST
Barley	RAST
MIXED_NUTS_RAST	RAST
Blue_Mussel	RAST
Chicken_Meat	RAST
Mustard	RAST
Pineapple	RAST
Rabbit	RAST
Guinea_Pig	RAST
EGG_RAST	RAST
Maize_(Corn)	RAST
Orange	RAST
SALMON_RAST	RAST
Pigeon_Feather	RAST
PINEAPPLE_RAST	RAST
Food_mix_(fx5)	RAST
Raspberry	RAST
Black_pepper	RAST
Clam	RAST
Pear	RAST
Pork	RAST
HOUSE_DUST_MITE	RAST
SESAME_RAST	RAST
Trout	RAST
Poppy_seed	RAST
Apple	RAST
Cheese	RAST
Lobster	RAST
Haddock	RAST
Goats_Milk	RAST
WHEAT_RAST	RAST
Penicilloyl_G	RAST
Potato	RAST
EX71_Feathr_Mix	RAST
Rye	RAST
Celery	RAST
Pumpkin	RAST
BRAZIL_RAST	RAST
ALMOND_RAST	RAST
Beef	RAST
COCONUT	RAST
Sweet_pepper	RAST
Alder_pollen	RAST
Amoxicilloyl	RAST
Chestnut_Sweet	RAST
EX72_Feathr_Mix	RAST
Hamster	RAST
Pacific_Squid	RAST
Carrot	RAST
Oyster	RAST
Peach	RAST
Chilipepper	RAST
Lemon	RAST
Mackerel	RAST
Avocado	RAST
CacaoChocolate	RAST
Linseed	RAST
Lupin_Seed	RAST
Garlic	RAST
Grape	RAST
Melon	RAST
Scallop	RAST
Bet_v_1_birch	RAST
Lime	RAST
Mosquito	RAST
WHITE_BEAN_RAST	RAST
Basil	RAST
Buckwheat	RAST
HORSE_RAST	RAST
Hornet_Venom	RAST
SHRIMP_RAST	RAST
STRAWBERRY_RAST	RAST
Yeast	RAST
CHICK_PEA_RAST	RAST
Chlorhexidine	RAST
Ferret	RAST
LATEX_RAST	RAST
LEMON_RAST	RAST
PEA_RAST	RAST
PISTACHIO	RAST
RICE_RAST	RAST
Spinach	RAST
BIRCH	RAST
FISHY	RAST
KIWI	RAST
Mouse_Urine	RAST
Olive_(black)	RAST
Parsley	RAST
PINE_NUT_RAST	RAST
POTATO_RAST	RAST
Rat_Urine	RAST
APPLE_RAST	RAST
BANANA	RAST
CHEDDAR_CHEESE	RAST
CHOCOLATE_RAST	RAST
Coffee	RAST
CRAB_RAST	RAST
EX72_FEATHR_MIX	RAST
Lettuce	RAST
OAT_RAST	RAST
PECAN_RAST	RAST
TUNA_RAST	RAST
AMOXICILLOYL	RAST
Budgie_Serum	RAST
CHICKEN_RAST	RAST
Egg_(f245)	RAST
EX71_FEATHR_MIX	RAST
fx22_nut_mix	RAST
MOULD_MIX_RAST	RAST
Mouse_mix_(e88)	RAST
MUSSEL_RAST	RAST
PEAR_RAST	RAST
Pigeon_Dropping	RAST
PIGEON_DROPPING	RAST
PIGEON_FEATHER	RAST
PORK_RAST	RAST
RABBIT_RAST	RAST
RYE_RAST	RAST
Ginger	RAST
Cucumber	RAST
Rape_seed	RAST
Cherry	RAST
DOG_RAST	RAST
Lamb_(Mutton)	RAST
COD_RAST	RAST
Mugwort	RAST
CAT_RAST	RAST
GRASS_RAST	RAST
WALNUT_RAST	RAST
Aubergine	RAST
Mold_Cheese	RAST
Mushroom	RAST
Onion	RAST
SOYA_RAST	RAST
TOMATO_RAST	RAST
WASP_AB	RAST
Apricot	RAST
Bet_v_2_birch	RAST
Plum	RAST
Anchovy	RAST
Common_Ragweed	RAST
Bet_v_4_birch	RAST
Bet_v_6_birch	RAST
BUDGERIGAR_AB	RAST
CASHEW_RAST	RAST
Coriander	RAST
Honey	RAST
Mango_fruit	RAST
ORANGE_RAST	RAST
PIGEON_AB	RAST
Blackberry	RAST
Gelatin	RAST
LENTIL_RAST	RAST
rApi_m1_bee	RAST
rGly_m_4_PR_10	RAST
rVes_v1_wasp	RAST
MELON_RAST	RAST
rCor_a_1_PR_10	RAST
rCor_a_8_LTP	RAST
Penicilloyl_V	RAST
Rice	RAST
HAZELNUT_RAST	RAST
nCor_a_9	RAST
rCor_a_14	RAST
rTri_a_14_LTP	RAST
rVes_v5_wasp	RAST
Candida_albs.	RAST
nGly_m_5_beta	RAST
nGly_m_6_Glycin	RAST
BARLEY_RAST	RAST
Isocyanate_HDI	RAST
Isocyanate_MDI	RAST
Isocyanate_TDI	RAST
nGal_d_1	RAST
nGal_d_2	RAST
BEE_AB	RAST
FIX_Ab_SCR	Red cell Ab
RENIN	Renin
RENIN	Renin
RENIN_(PRA)	Renin
RHEUMAT_FACTOR	RF
RHEUMAT_FACTOR	RF
SALICYLATE	Salicylate
SERUM_SELENIUM	Selenium
PHENYLALANINE	Serum amino acid
PHENYLALANINE	Serum amino acid
TYROSINE	Serum amino acid
B_AMINO_ACIDS	Serum amino acid
B-Trace_Ptn	Serum beta trace protein
SERUM_ELECTROPH	Serum electrophoresis
SERUM_ELECTROPH	Serum electrophoresis
3METHOXYTYRAMIN	Serum metanephrines
METADRENALINES	Serum metanephrines
METADRENALINE	Serum metanephrines
NORMETADRENALIN	Serum metanephrines
NORMETADRENALIN	Serum metanephrines
METANEPHRINE	Serum metanephrines
NORMETANEPHRINE	Serum metanephrines
PLASMA_OSMOL	Serum osmolality
TESTOSTERONE	Sex hormone studies
TESTOSTERONE	Sex hormone studies
TESTOSTERONE	Sex hormone studies
OESTRADIOL	Sex hormone studies
OESTRADIOL	Sex hormone studies
DHEAS	Sex hormone studies
ANDROSTENEDIONE	Sex hormone studies
SHBG	Sex hormone studies
PROGESTERONE	Sex hormone studies
PROGESTERONE	Sex hormone studies
DH-TESTOSTERONE	Sex hormone studies
DH-TESTOSTERONE	Sex hormone studies
DH-TESTOSTERONE	Sex hormone studies
SOMATOSTATIN	Somatostatin
SOMATOSTATIN	Somatostatin
NON_MOTILE	Sperm studies
NON_PROGRESSIVE	Sperm studies
Ovomucoid	Sperm studies
PROG_MOTILITY	Sperm studies
Seminal_fluid	Sperm studies
TB_Elispot	TB test
TB_Quantiferon	TB test
FREE_THYROXINE	TFT
FREE_THYROXINE	TFT
FREE_THYROXINE	TFT
FREE_T3	TFT
FREE_T3	TFT
TSH	TFT
TSH	TFT
TRIIODOTHYRONIN	TFT
TRIIODOTHYRONIN	TFT
TRIIODOTHYRONIN	TFT
THYROXINE	TFT
BLOOD_SPOT_TSH	TFT
FREE_T4	TFT
VITAMIN_B1	Thiamine
6-MMPN	Thiopurine metabolites
6-THIOGUANINE	Thiopurine metabolites
DRVVT	Thrombophilia screen
KCT_RATIO	Thrombophilia screen
DRVT_confirm	Thrombophilia screen
DRVVT_%_corr	Thrombophilia screen
Free_Protein_S	Thrombophilia screen
Protein_C	Thrombophilia screen
PROT.C.ACTIVITY	Thrombophilia screen
PROT.S_FREE	Thrombophilia screen
APCR-FV	Thrombophilia screen
Factor_V	Thrombophilia screen
FACTOR_V	Thrombophilia screen
FV_LEIDEN	Thrombophilia screen
ACTIN_FS	Thrombophilia screen
OPCr-V	Thrombophilia screen
PT_G20210A	Thrombophilia screen
THYROGLOBULIN	Thyroglobulin
24_HR_CALCIUM	Timed calcium study
TRP	Timed urine and serum phosphate studies
TPMT_activity	TPMT levels
TROPONIN_cTnI	Troponin
POCT_TROPONIN	Troponin
SERUM_TRYPTASE	Tryptase
CA-125	Tumour markers
CA-125	Tumour markers
CEA	Tumour markers
CEA	Tumour markers
CA-199	Tumour markers
CA-15-3	Tumour markers
ESTIMATED_OSMO	U&E
SODIUM	U&E
POTASSIUM	U&E
CREATININE	U&E
UREA	U&E
URIC_ACID	U&E
BICARBONATE	U&E
CHLORIDE	U&E
eGFR	U&E
URATE	U&E
URINE_UREA	U&E
URINE_UREA	U&E
POCT_UREA	U&E
U._UREA	U&E
U._UREA	U&E
Creatinine	U&E
IS_CHLORIDE	U&E
IS_UREA	U&E
IS_ANION_GAP	U&E
Risk_of_AKI	U&E
CREAT_CLRNCE	U&E
CREAT_CLRNCE	U&E
MDA5	undefined
AXON_ID_B	undefined
CONCENTRATION	undefined
HA	undefined
MYLEPEROXIDE	undefined
REPTILASE_PAT	undefined
URINE_ALBUMIN	Urine albumin
URINE_ALBUMIN	Urine albumin
URINE_MICRO_ALB	Urine albumin
MICRO_ALB_RATIO	Urine albumin
ALB:CREAT	Urine albumin, creatinine
URINE_BICARB	Urine bicarbonate
URINE_CALCIUM	Urine calcium
U._CALCIUM	Urine calcium
U._CALCIUM	Urine calcium
URINE_24HR_CORT	Urine cortisol
URINE_24HR_CORT	Urine cortisol
URINE_24HR_CORT	Urine cortisol
URINE_CORTISOL	Urine cortisol
URINE_CORTISOL	Urine cortisol
CREATCOLLECT	Urine creatinine
PBGCREAT	Urine creatinine
24_HR_CREAT.	Urine creatinine
CREAT_EXCRETION	Urine creatinine
24HR_U.CREATINI	Urine creatinine
URINE_CREAT.	Urine creatinine
URINE_CREAT.	Urine creatinine
U._CREATININE	Urine creatinine
U._CREATININE	Urine creatinine
U._CREATININE	Urine creatinine
U._CREATININE	Urine creatinine
URINARY_CREAT	Urine creatinine
U_CREATININE	Urine creatinine
UR_CREATININE	Urine creatinine
URINE_ELECTROPH	Urine electrophoresis
URINE_ELECTROPH	Urine electrophoresis
URINE_OSMOL.	Urine osmolality
PROTEIN	Urine other
COLLECTION_TIME	Urine other
Period	Urine other
Period	Urine other
CREAT__COLLECT	Urine other
CREAT__COLLECT	Urine other
OXA_EXCRETION	Urine other
OXA_EXCRETION	Urine other
PORPHYRINCREAT	Urine other
CIT_EXCRETION	Urine other
3MTCREAT_RATIO	Urine other
METCREAT_RATIO	Urine other
NORMETC_RATIO	Urine other
URINE__ETHANOL	Urine other
AMYCREAT_RATIO	Urine other
3-METHOXYTY	Urine other
UR_CITRATE	Urine other
CITCREAT_RATIO	Urine other
POC_BHCG	Urine other
UROBILINOGEN	Urine other
URINE_MAGNESIUM	Urine other
UR_PERIOD	Urine other
UR_VOLUME	Urine other
24_HR_URATE	Urine other
24_HR_POTASSIUM	Urine other
24_HR_UREA	Urine other
24HR_U.POTASSIU	Urine other
24HR_U.URIC_A	Urine other
24HR_U.UREA	Urine other
URINE_AMYLASE	Urine other
U._URATE	Urine other
U._URATE	Urine other
24HR_U.CALCIUM	Urine other
24_HR_SODIUM	Urine other
URINE_PERIOD	Urine other
UR_OXALATE	Urine other
OXACREAT_RATIO	Urine other
OXACREAT_RATIO	Urine other
URINE_URATE	Urine other
RENAL_THOLD	Urine phosphate
24HR_U.PHOSP	Urine phosphate
URINE_PHOSPHATE	Urine phosphate
U_PHOSPHATE	Urine phosphate
U._PHOSPHATE	Urine phosphate
U._PHOSPHATE	Urine phosphate
24_HR_PHOSPHATE	Urine phosphate
URINE_POTASSIUM	Urine potassium
URINE_POTASSIUM	Urine potassium
U._POTASSIUM	Urine potassium
U._POTASSIUM	Urine potassium
24_HR_PROTEIN	Urine protein
24HR_U.PROTEIN	Urine protein
URINE_PROTEIN	Urine protein
URINE_PROTEIN	Urine protein
URINE_PROTEIN	Urine protein
U._PROTEIN	Urine protein
U._PROTEIN	Urine protein
URIN_TOTAL_PROT	Urine protein
PROT:CREAT	Urine protein, creatinine
URINE_SODIUM	Urine sodium
URINE_SODIUM	Urine sodium
U._SODIUM	Urine sodium
U._SODIUM	Urine sodium
24HR_U.SODIUM	Urine sodium
URINE_VOLUME	Urine volume
URINE_VOLUME	Urine volume
24_HR_VOLUME	Urine volume
VISCOSITY	Viscosity
VITAMIN_A	Vit A
VITAMIN_A	Vit A
VITAMIN_B6	Vit B6
25-OH_VITAMIN_D	Vit D
25-OH_VIT_D3	Vit D
25-OH_VIT_D3	Vit D
25-OH_VIT_D2	Vit D
25-OH_VIT_D2	Vit D
TOTAL_25OH_VITD	Vit D
TOTAL_25OH_VITD	Vit D
VITAMIN_D	Vit D
1,25_VIT_D	Vit D
VITAMIN_E	Vit E
VITAMIN_E	Vit E
VITAMIN_B2	Vitamin B2
C24C22_RATIO	VLCFA studies
C26	VLCFA studies
C26C22_RATIO	VLCFA studies
PHYTANATE	VLCFA studies
C22	VLCFA studies
C24	VLCFA studies
PRISTANATE	VLCFA studies
VWF_Ricof	von Willebrand testing
VWF_PROTEASE	von Willebrand testing
VWD_NORMANDY	von Willebrand testing
VWF_PINHIBITOR	von Willebrand testing
CBA_RATIO	von Willebrand testing
VON_WILLE_SEQ	von Willebrand testing
VW_PLT-TYPE	von Willebrand testing
VWD_MLPA	von Willebrand testing
VWF_Antigen	von Willebrand testing
Innov_VWF:GPIbM	von Willebrand testing
VWF_Ag	von Willebrand testing
VWF_Col_binding	von Willebrand testing
VWF-CBA	von Willebrand testing
vWF-RiCof	von Willebrand testing
ZINC	Zinc
